# Leveraging neighborhood-level Information to Improve Model Fairness in Predicting Prenatal Depression

**DOI:** 10.1101/2025.05.12.25327329

**Authors:** Yongchao Huang, Suzanne Alvernaz, Sage J. Kim, Pauline M. Maki, Andrew D. Boyd, Yang Dai, Beatriz Peñalver Bernabé

**Author notes:** co-senior authors Contact (Yang Dai, Beatriz Peñalver Bernabé).

## Abstract

**Importance:** Perinatal depression (PND) affects 10-20% of pregnant women, with significant racial disparities in prevalence, screening, and treatment. Neighborhood-level factors significantly influence PND risk, particularly among women of color, but current machine learning models using electronic medical records (EMRs) rarely incorporate neighborhood characteristics.

**Objective:** To determine whether integrating neighborhood-level information with EMRs improves fairness in PND prediction while identifying key neighborhood factors influencing model bias across racial/ethnic groups.

**Design, Setting, and Participants:** Study of 6,137 pregnant women who received care at a large urban academic hospital from 2010-2019, comprising 58% Non-Hispanic Black (NHB), 10% Non-Hispanic White (NHW), and 28% Hispanic (H) individuals, with depression status determined by PHQ-9 scores.

**Exposures:** 125 neighborhood-level factors from Chicago Health Atlas merged with 61 EMR features based on residential location.

**Main Outcomes and Measures:** Model performance (ROCAUC, PRAUC) and fairness metrics (disparate impact, equal opportunity difference, equalized odds). Feature importance analyzed using Shapley values and the impact of each neighborhood factor on model bias were evaluated. **Results** Models integrating neighborhood-level measures showed moderate predictive performance (ROCAUC: NHB 55%, NHW 57%, H 58%) while significantly improving fairness metrics compared to EMR-only models (p<0.05). Factors, such as suicide mortality rate and neighborhood safety rate, helped reduce bias. NHB women showed stronger correlations between PND risk factors and neighborhood variables compared to other groups. Most neighborhood factors had differential impacts across racial/ethnic groups, increasing bias for NHB women while reducing it for Hispanic women.

**Conclusions and Relevance:** Incorporating neighborhood-level information enhances fairness in PND prediction while maintaining predictive capability. The differential impact of neighborhood factors across racial/ethnic groups highlights the importance of considering neighborhood context in clinical risk assessment to reduce disparities in prenatal depression care.
