## supplement tables for "Leveraging neighborhood-level Information to Improve Model Fairness in Predicting Prenatal Depression"

### Sheet: S1
Table S1. EMR data preprocessing. Breakdown of number of patients through the preprocessing steps.
	Available sample (total number)	At least than 24 gestational weeks	PHQ-9 total > 0	PHQ-9 between 1-4 or greater or equal than 9
Non-Hispanic Black	8854	3560	2627	2059
Non-Hispanic White	1655	602	329	261
Hispanic	4737	1709	1130	858
Other	664	266	194	135
Total	15910	6137	4280	3313
	Available sample (%)	At least than 24 gestational weeks (%)	PHQ-9 between 1-4 or greater or equal than 9 (%)	PHQ-9 between 1-4 or greater or equal than 9 (%)
Non-Hispanic Black	55.6505	58.0088	61.3785	62.1491
Non-Hispanic White	10.4023	9.80935	7.68692	7.87806
Hispanic	29.7737	27.8475	26.4019	25.898
Other	4.17348	4.33437	4.53271	4.07486
Total	100	100	100	100

### Sheet: S2
Table S2. Annotation of variable in network.
Original Name	Abbreviation
risk	PND RISK
Adult obesity rate Avg	AOR
Rent-burdened Avg	RB
Low birthweight rate Avg	LBR
Ease of walking to transit stop rate Orig	EWTSR
Independent living difficulty Avg	ILD
Chronic lower respiratory disease mortality rate Avg	CLRDMR
Severely rent-burdened Avg	SRB
Perceived neighborhood violence rate Orig	PNV
Adult flu vaccination rate Orig	AFVR
Perceived neighborhood safety rate Avg	PNSR
Teen birth rate Avg	TBR
Internet access Avg	IA
Larceny Avg	LA
Change in Population Orig	CP
Households in poverty not receiving food stamps Avg	HPNRFS
Reliable internet access rate Orig	RIAR
rdw	RDW
wbc	WBC
Perceived neighborhood sidewalk quality rate Orig	PNSQR
mr_v1_pregnancyinfo_planned_pregnancy	UPP
mchc	MCHC
Low food access Avg	LFA
age_at_preg	Age
insurance_type	Insurance
Suicide mortality rate Avg	SMRA
Mean travel time to work Avg	MTTWA
Owner occupied Avg	OOA
General fertility rate Avg	GFRA
Coronary heart disease mortality rate Avg	CHDMRA
Adult loneliness rate Orig	ALRO
Primary care provider rate Avg	PCPRA
mpv	MPV
bsa	BSA
alcohol_use	AU
substance_use	SU
general_pain_score	PS
tobacco_use	TU
pulse_rate	PR
plt	PLT
marital_status	MS

### Sheet: S3
Table S3. Significant correlation among EMR, community level factors and PND risk in NHB
Edge name	Correlation Coef	Edge Type
general_pain_score (-) Perceived neighborhood safety rate Avg	-0.0445935	unique
general_pain_score (-) risk	0.105188	unique
general_pain_score (-) Adult obesity rate Avg	0.0434416	unique
general_pain_score (-) General fertility rate Avg	0.0795564	unique
general_pain_score (-) Severely rent-burdened Avg	0.0582499	unique
general_pain_score (-) Perceived neighborhood violence rate Orig	0.0451853	unique
general_pain_score (-) Teen birth rate Avg	0.0774559	unique
general_pain_score (-) Larceny Avg	0.0502636	unique
Coronary heart disease mortality rate Avg (-) general_pain_score	0.0591289	unique
marital_status (-) Ease of walking to transit stop rate Orig	-0.0594016	unique
marital_status (-) Adult flu vaccination rate Orig	-0.0986483	unique
marital_status (-) Perceived neighborhood safety rate Avg	-0.119214	unique
marital_status (-) Internet access Avg	-0.094185	unique
marital_status (-) Change in Population Orig	-0.0660253	unique
marital_status (-) Households in poverty not receiving food stamps Avg	-0.0946362	unique
marital_status (-) Reliable internet access rate Orig	-0.0791352	unique
marital_status (-) risk	0.0531272	unique
marital_status (-) Adult obesity rate Avg	0.089107	unique
marital_status (-) Mean travel time to work Avg	0.0668137	unique
marital_status (-) Rent-burdened Avg	0.081433	unique
marital_status (-) Low birthweight rate Avg	0.0816794	unique
marital_status (-) General fertility rate Avg	0.123691	unique
marital_status (-) Independent living difficulty Avg	0.0456693	unique
marital_status (-) Chronic lower respiratory disease mortality rate Avg	0.0438673	unique
marital_status (-) Severely rent-burdened Avg	0.0980881	unique
marital_status (-) Perceived neighborhood violence rate Orig	0.111151	unique
marital_status (-) Teen birth rate Avg	0.125221	unique
marital_status (-) Larceny Avg	0.0490201	unique
marital_status (-) Coronary heart disease mortality rate Avg	0.0951034	unique
mr_v1_pregnancyinfo_planned_pregnancy (-) Adult flu vaccination rate Orig	-0.0861667	common
mr_v1_pregnancyinfo_planned_pregnancy (-) Perceived neighborhood safety rate Avg	-0.113413	common
mr_v1_pregnancyinfo_planned_pregnancy (-) Internet access Avg	-0.1126	common
mr_v1_pregnancyinfo_planned_pregnancy (-) Change in Population Orig	-0.0718725	unique
mr_v1_pregnancyinfo_planned_pregnancy (-) Households in poverty not receiving food stamps Avg	-0.0545267	common
mr_v1_pregnancyinfo_planned_pregnancy (-) Reliable internet access rate Orig	-0.0471265	unique
mr_v1_pregnancyinfo_planned_pregnancy (-) risk	0.111504	common
mr_v1_pregnancyinfo_planned_pregnancy (-) Adult obesity rate Avg	0.0679569	common
mr_v1_pregnancyinfo_planned_pregnancy (-) Mean travel time to work Avg	0.0815558	unique
mr_v1_pregnancyinfo_planned_pregnancy (-) Rent-burdened Avg	0.0963623	common
mr_v1_pregnancyinfo_planned_pregnancy (-) Low birthweight rate Avg	0.0791467	unique
mr_v1_pregnancyinfo_planned_pregnancy (-) General fertility rate Avg	0.0625674	common
mr_v1_pregnancyinfo_planned_pregnancy (-) Independent living difficulty Avg	0.0774613	common
mr_v1_pregnancyinfo_planned_pregnancy (-) Chronic lower respiratory disease mortality rate Avg	0.0638395	unique
mr_v1_pregnancyinfo_planned_pregnancy (-) Severely rent-burdened Avg	0.0714232	common
mr_v1_pregnancyinfo_planned_pregnancy (-) Perceived neighborhood violence rate Orig	0.0941667	unique
mr_v1_pregnancyinfo_planned_pregnancy (-) Teen birth rate Avg	0.0936259	unique
mr_v1_pregnancyinfo_planned_pregnancy (-) Larceny Avg	0.0607966	common
mr_v1_pregnancyinfo_planned_pregnancy (-) Adult loneliness rate Orig	0.0967567	unique
mr_v1_pregnancyinfo_planned_pregnancy (-) Coronary heart disease mortality rate Avg	0.0796288	common
Perceived neighborhood sidewalk quality rate Orig (-) marital_status	-0.100049	unique
Perceived neighborhood sidewalk quality rate Orig (-) mr_v1_pregnancyinfo_planned_pregnancy	-0.0747675	unique
mchc (-) Rent-burdened Avg	-0.0460277	common
mchc (-) Low birthweight rate Avg	-0.0443491	common
mchc (-) Chronic lower respiratory disease mortality rate Avg	-0.0488249	common
mchc (-) Severely rent-burdened Avg	-0.0549926	common
mchc (-) Teen birth rate Avg	-0.0457672	common
mchc (-) Coronary heart disease mortality rate Avg	-0.0477807	unique
mchc (-) risk	0.071612	common
mchc (-) Reliable internet access rate Orig	0.0592241	common
age_at_preg (-) risk	-0.0796543	common
age_at_preg (-) Adult obesity rate Avg	-0.109886	common
age_at_preg (-) Rent-burdened Avg	-0.0678485	common
age_at_preg (-) Owner occupied Avg	-0.0474034	common
age_at_preg (-) Low birthweight rate Avg	-0.0559439	common
age_at_preg (-) General fertility rate Avg	-0.119508	unique
age_at_preg (-) Severely rent-burdened Avg	-0.0649667	common
age_at_preg (-) Perceived neighborhood violence rate Orig	-0.0485911	common
age_at_preg (-) Teen birth rate Avg	-0.0974403	common
age_at_preg (-) Larceny Avg	-0.0561506	unique
age_at_preg (-) Coronary heart disease mortality rate Avg	-0.0906736	unique
age_at_preg (-) Ease of walking to transit stop rate Orig	0.0694919	common
age_at_preg (-) Perceived neighborhood safety rate Avg	0.0687331	common
age_at_preg (-) Internet access Avg	0.0922204	common
age_at_preg (-) Change in Population Orig	0.0761639	unique
age_at_preg (-) Households in poverty not receiving food stamps Avg	0.059484	common
age_at_preg (-) Perceived neighborhood sidewalk quality rate Orig	0.0743826	unique
insurance_type (-) Ease of walking to transit stop rate Orig	-0.0890058	common
insurance_type (-) Adult flu vaccination rate Orig	-0.0684888	common
insurance_type (-) Perceived neighborhood safety rate Avg	-0.108314	common
insurance_type (-) Internet access Avg	-0.113964	common
insurance_type (-) Change in Population Orig	-0.0870637	common
insurance_type (-) Households in poverty not receiving food stamps Avg	-0.0906588	common
insurance_type (-) Reliable internet access rate Orig	-0.0767497	common
insurance_type (-) Perceived neighborhood sidewalk quality rate Orig	-0.0669259	common
insurance_type (-) risk	0.0813446	common
insurance_type (-) Adult obesity rate Avg	0.103122	common
insurance_type (-) Mean travel time to work Avg	0.0880861	unique
insurance_type (-) Rent-burdened Avg	0.0932357	common
insurance_type (-) Low birthweight rate Avg	0.0905562	unique
insurance_type (-) General fertility rate Avg	0.0891986	common
insurance_type (-) Independent living difficulty Avg	0.0800557	common
insurance_type (-) Chronic lower respiratory disease mortality rate Avg	0.0612214	common
insurance_type (-) Severely rent-burdened Avg	0.0924145	common
insurance_type (-) Perceived neighborhood violence rate Orig	0.11342	common
insurance_type (-) Teen birth rate Avg	0.103372	common
insurance_type (-) Adult loneliness rate Orig	0.0484411	unique
insurance_type (-) Coronary heart disease mortality rate Avg	0.0704742	unique
Low food access Avg (-) mchc	-0.0527023	common
Low food access Avg (-) age_at_preg	-0.043972	unique
Low food access Avg (-) insurance_type	0.0688324	unique

### Sheet: S4
Table S4. Significant correlation among EMR, community level factors and PND risk in NHW
Edge name	Correlation Coef	Edge Type
rdw (-) Ease of walking to transit stop rate Orig	-0.151691	common
rdw (-) Perceived neighborhood safety rate Avg	-0.121802	common
rdw (-) Internet access Avg	-0.193198	unique
rdw (-) Change in Population Orig	-0.206053	unique
rdw (-) Households in poverty not receiving food stamps Avg	-0.160879	unique
rdw (-) Reliable internet access rate Orig	-0.221134	unique
rdw (-) risk	0.123552	common
rdw (-) Adult obesity rate Avg	0.134437	common
rdw (-) Rent-burdened Avg	0.130947	unique
rdw (-) General fertility rate Avg	0.178197	common
rdw (-) Independent living difficulty Avg	0.141253	unique
rdw (-) Severely rent-burdened Avg	0.122088	unique
rdw (-) Teen birth rate Avg	0.164043	unique
wbc (-) Ease of walking to transit stop rate Orig	-0.16334	unique
wbc (-) Perceived neighborhood safety rate Avg	-0.126396	unique
wbc (-) Internet access Avg	-0.197303	unique
wbc (-) Larceny Avg	-0.182738	unique
wbc (-) Change in Population Orig	-0.201943	unique
wbc (-) Households in poverty not receiving food stamps Avg	-0.157139	unique
wbc (-) risk	0.220029	unique
wbc (-) Adult obesity rate Avg	0.218283	unique
wbc (-) Mean travel time to work Avg	0.220956	unique
wbc (-) Rent-burdened Avg	0.206327	unique
wbc (-) General fertility rate Avg	0.131569	unique
wbc (-) Independent living difficulty Avg	0.179799	unique
wbc (-) Chronic lower respiratory disease mortality rate Avg	0.122147	unique
wbc (-) Severely rent-burdened Avg	0.186689	unique
wbc (-) Teen birth rate Avg	0.144417	unique
Perceived neighborhood sidewalk quality rate Orig (-) rdw	-0.131618	unique
Perceived neighborhood sidewalk quality rate Orig (-) wbc	-0.154319	unique
mr_v1_pregnancyinfo_planned_pregnancy (-) Ease of walking to transit stop rate Orig	-0.268051	unique
mr_v1_pregnancyinfo_planned_pregnancy (-) Adult flu vaccination rate Orig	-0.217886	common
mr_v1_pregnancyinfo_planned_pregnancy (-) Perceived neighborhood safety rate Avg	-0.139777	common
mr_v1_pregnancyinfo_planned_pregnancy (-) Internet access Avg	-0.190503	common
mr_v1_pregnancyinfo_planned_pregnancy (-) Larceny Avg	-0.166599	common
mr_v1_pregnancyinfo_planned_pregnancy (-) Households in poverty not receiving food stamps Avg	-0.203409	common
mr_v1_pregnancyinfo_planned_pregnancy (-) Perceived neighborhood sidewalk quality rate Orig	-0.199144	unique
mr_v1_pregnancyinfo_planned_pregnancy (-) risk	0.275441	common
mr_v1_pregnancyinfo_planned_pregnancy (-) Adult obesity rate Avg	0.145613	common
mr_v1_pregnancyinfo_planned_pregnancy (-) Rent-burdened Avg	0.184892	common
mr_v1_pregnancyinfo_planned_pregnancy (-) General fertility rate Avg	0.194206	common
mr_v1_pregnancyinfo_planned_pregnancy (-) Independent living difficulty Avg	0.215866	common
mr_v1_pregnancyinfo_planned_pregnancy (-) Severely rent-burdened Avg	0.196787	common
mr_v1_pregnancyinfo_planned_pregnancy (-) Coronary heart disease mortality rate Avg	0.132293	common
mchc (-) risk	-0.141943	common
mchc (-) Adult obesity rate Avg	-0.155392	unique
mchc (-) Rent-burdened Avg	-0.174432	common
mchc (-) Low birthweight rate Avg	-0.139105	common
mchc (-) Independent living difficulty Avg	-0.160917	unique
mchc (-) Chronic lower respiratory disease mortality rate Avg	-0.139554	common
mchc (-) Severely rent-burdened Avg	-0.17322	common
mchc (-) Perceived neighborhood violence rate Orig	-0.190955	unique
mchc (-) Teen birth rate Avg	-0.201937	common
mchc (-) Ease of walking to transit stop rate Orig	0.187724	unique
mchc (-) Perceived neighborhood safety rate Avg	0.227587	unique
mchc (-) Internet access Avg	0.197892	unique
mchc (-) Change in Population Orig	0.129294	unique
mchc (-) Households in poverty not receiving food stamps Avg	0.23846	unique
mchc (-) Reliable internet access rate Orig	0.1533	common
mchc (-) Perceived neighborhood sidewalk quality rate Orig	0.2238	unique
Low food access Avg (-) mchc	-0.134717	common
Low food access Avg (-) mr_v1_pregnancyinfo_planned_pregnancy	0.195104	unique
age_at_preg (-) risk	-0.14851	common
age_at_preg (-) Adult obesity rate Avg	-0.167859	common
age_at_preg (-) Rent-burdened Avg	-0.134746	common
age_at_preg (-) Low birthweight rate Avg	-0.138044	common
age_at_preg (-) Independent living difficulty Avg	-0.251749	unique
age_at_preg (-) Severely rent-burdened Avg	-0.1609	common
age_at_preg (-) Perceived neighborhood violence rate Orig	-0.138199	common
age_at_preg (-) Teen birth rate Avg	-0.142438	common
age_at_preg (-) Low food access Avg	-0.151823	unique
age_at_preg (-) Owner occupied Avg	0.148037	common
age_at_preg (-) Ease of walking to transit stop rate Orig	0.186176	common
age_at_preg (-) Adult flu vaccination rate Orig	0.151585	unique
age_at_preg (-) Perceived neighborhood safety rate Avg	0.186278	common
age_at_preg (-) Internet access Avg	0.193283	common
age_at_preg (-) Households in poverty not receiving food stamps Avg	0.246893	common
insurance_type (-) Ease of walking to transit stop rate Orig	-0.373354	common
insurance_type (-) Adult flu vaccination rate Orig	-0.199331	common
insurance_type (-) Perceived neighborhood safety rate Avg	-0.259466	common
insurance_type (-) Internet access Avg	-0.307163	common
insurance_type (-) Larceny Avg	-0.302404	unique
insurance_type (-) Change in Population Orig	-0.239349	common
insurance_type (-) Households in poverty not receiving food stamps Avg	-0.31257	common
insurance_type (-) Reliable internet access rate Orig	-0.282287	common
insurance_type (-) Perceived neighborhood sidewalk quality rate Orig	-0.270281	common
insurance_type (-) risk	0.136788	common
insurance_type (-) Adult obesity rate Avg	0.310948	common
insurance_type (-) Rent-burdened Avg	0.25568	common
insurance_type (-) General fertility rate Avg	0.275365	common
insurance_type (-) Independent living difficulty Avg	0.320141	common
insurance_type (-) Chronic lower respiratory disease mortality rate Avg	0.155422	common
insurance_type (-) Severely rent-burdened Avg	0.248218	common
insurance_type (-) Teen birth rate Avg	0.186136	common
insurance_type (-) Low food access Avg	0.271471	unique
Suicide mortality rate Avg (-) insurance_type	-0.129409	common
Suicide mortality rate Avg (-) age_at_preg	0.129874	unique

### Sheet: S5
Table S5. Significant correlation among EMR, community level factors and PND risk in H
Edge name	Correlation Coef	Edge Type
rdw (-) Ease of walking to transit stop rate Orig	-0.0707409	common
rdw (-) Primary care provider rate Avg	-0.0685623	unique
rdw (-) Perceived neighborhood safety rate Avg	-0.0795273	common
rdw (-) risk	0.0911469	common
rdw (-) Adult obesity rate Avg	0.0761504	common
rdw (-) General fertility rate Avg	0.0700629	common
Internet access Avg (-) rdw	-0.0733888	unique
insurance_type (-) Ease of walking to transit stop rate Orig	-0.139595	common
insurance_type (-) Primary care provider rate Avg	-0.119414	unique
insurance_type (-) Perceived neighborhood safety rate Avg	-0.169548	common
insurance_type (-) Internet access Avg	-0.126884	common
insurance_type (-) Change in Population Orig	-0.110772	common
insurance_type (-) Households in poverty not receiving food stamps Avg	-0.112182	common
insurance_type (-) Reliable internet access rate Orig	-0.107736	common
insurance_type (-) Perceived neighborhood sidewalk quality rate Orig	-0.0904621	common
insurance_type (-) risk	0.11927	common
insurance_type (-) Adult obesity rate Avg	0.10905	common
insurance_type (-) Rent-burdened Avg	0.112687	common
insurance_type (-) General fertility rate Avg	0.140337	common
insurance_type (-) Severely rent-burdened Avg	0.0998042	common
insurance_type (-) Perceived neighborhood violence rate Orig	0.0987387	common
insurance_type (-) Teen birth rate Avg	0.161077	common
Suicide mortality rate Avg (-) insurance_type	-0.138454	common
